# What is known about the determinants of developing antipsychotic-induced metabolic syndrome and interventions to address them for community dwelling adults: a scoping review protocol

**DOI:** 10.1101/2023.01.05.22283663

**Authors:** Emma Good, Debi Bhattacharya, Michelle Maden, Sion Scott

## Abstract

1.0

**Introduction:** Antipsychotics are the primary treatment for severe mental health conditions. Whilst antipsychotics are effective at improving psychiatric outcomes, approximately 80% of people will experience metabolic side effects (MSEs), characterised by weight gain, lipid disturbance and glucose dysregulation. Antipsychotic-induced MSEs are associated with a two-fold increased risk of developing coronary heart disease and a five-fold risk of developing type 2 diabetes.

Gender, ethnicity, age, and family history are reported non-modifiable determinants of developing antipsychotic-induced MSEs and indicate who is at highest risk. However, it is not clear which determinants are most significant to inform targeting interventions for high-risk individuals.

Antipsychotics induce increases in calorie intake and sedentary behaviours. Behavioural determinants are modifiable and provide potential intervention targets, however, the extent to which they have been studied and targeted is unclear.

The literature describes the testing of non-pharmacological interventions to target behaviours. However, few studies report clinically significant attenuation of MSEs, and the preferred healthcare setting to deliver an intervention to prevent antipsychotic-induced MSEs is yet to be established.

**Methods and analysis:** This review will adhere to the Joanna Briggs Institute guidance for scoping reviews and the PRISMA-ScR checklist (Appendix 1). Relevant electronic databases will be searched. Qualitative, quantitative and mixed method study designs, and evidence syntheses will be considered. One reviewer will independently screen titles and abstracts, with a 20% sample checked by two reviewers. Full text screening will be undertaken by one reviewer with a 10% sample checked by another. Data will be extracted and synthesised to address the research objectives.

**Ethics and dissemination:** Ethics approval is not required. Findings will be disseminated through professional networks, conference presentations and publication in a scientific journal.

**medRxiv registration details:** DOI:10.1101/2023.01.05.22283663

**STRENGTHS AND LIMITATIONS OF THIS STUDY:**

- This study will be the first to systematically identify the knowledge gaps the in body of literature relating to the modifiable and non-modifiable determinants of antipsychotic-induced metabolic side effects (MSEs) in community dwelling adults, the non-pharmacological interventions to target behaviours that have previously been implemented to prevent and/or treat antipsychotic-induced MSEs and their success or non-success, and the preferred context of delivery of such interventions from the point of view of the individuals affected by antipsychotic-induced MSEs. Insights from these can highlight areas to inform further research in this area.
- This study will link modifiable determinants of antipsychotic-induced MSEs to the theoretical domains framework (TDF), which can be linked to a taxonomy of behaviour change techniques to inform components for a future intervention.
- The review will take a rigorous approach, adhering to the Preferred Reporting Items for Systematic Reviews and Meta-Analyses-Scoping Review (PRISMA-ScR) guidelines.
- Only literature published in English will be included. This could potentially limit the diversity of literature captured in the review.
