## Supplemental file 4 - Data extraction tool for "What is known about the determinants of developing antipsychotic-induced metabolic syndrome and interventions to address them for community dwelling adults: a scoping review protocol"

### Sheet: Inclusion criteria
Reviewer	Number assigned to article/study	First Author	Full name of article/study	Year of publication	Language of publication	Type of publication						If other, give details	Exclusion criteria											Inclusion criteria				Elibile / ineligible for inclusion		Included / excluded
						Please input 'Y' where relevant							Please input 'Y' where relevant If study meets exclusion criteria, end data extraction.											Please input 'Y' where relevant To be included, study must meet at least one of these criteria.				Please input 'Y' in the appropriate column		Please input 'Y' in the appropriate column If included please move on to 'Data extraction' tab'.
						Peer-reviewed journal article	Evidence synthesis	Literature review	Case report	Protocol/ ongoing study	Other		Excluded article type	Not in English language	Non-human study	Paediatric/ adolescent (≤17 years) study	Inpatient study	Non-antipsychotic treatment	Diagnoses other than pshycosis/SMI	Gene study	Pharmacological intervention	Non-patient behaviour change intervention	Side effects other than MSEs	Non-modifiable determinants of developing MSEs	Modifiable determinants of developing MSEs	Non-pharmacological interventions that aim to prevent and/or treat antipsychotic-induced MSEs by changing patient behaviours	Preferred context for delivery of non-pharmacological intervention targeting patient behaviour to prevent and/or treat antiosychotic-induced MSEs	Eligible	Ineligible	Included	Excluded

### Sheet: Data extraction
Reviewer	Number assigned to article/study	First Author	Full name of article/study	Detail of any other publications linked to the study	Country in which study was conducted	Inclusion criteria				Primary/main objective	Study population 1	Study population 2	Age group	Comparison/control group	Sample size	Health issue	Setting/ Context	Study design 1	Study design 2	Type of intervention	Target audience	Quantitative outcomes	Qualitative outcomes	Limitations	Summary of findings	Notes
						Please copy and paste relevant text from study to evidence inclusion criteria To be included, study must meet at least one of these criteria.
						Non-modifiable determinants of developing MSEs	Modifiable determinants of developing MSEs	Non-pharmacological interventions that aim to prevent and/or treat antipsychotic-induced MSEs by changing patient behaviours	Preferred context for delivery of non-pharmacological intervention targeting patient behaviour to prevent and/or treat antiosychotic-induced MSEs	What was the research objective or specific question to be tested?	Main identifying characteristic of the population/group the study targeted?	Give specific detail for previous response	Age group / mean age of participants	Give details about the control group	Give details about the sample size	Give details about the focal health issue being monitored/ addressed	In what context was the study conducted?	What was the study design?	Give detail for previous response	What type of intervention was described?	What is the target audience specified?	E.g., patient or process outcomes	E.g., participants' opinions/perspectives	What limitations did the authors describe? What others might there be?	What were the main results of the study?	Reviewer's comments
